# IgA1 hinge-region O-glycoform signatures associated with disease phase and kidney involvement in pediatric IgA vasculitis: a cross-sectional mass-spectrometry study

**DOI:** 10.64898/2026.08.21.26361008

**Authors:** Jerome Vialaret, Anne Filleron, Renaud Cezar, Manuela Pastore, Marc Fila, Christelle Reynes, Jana Kindermans, Adrien Schvartz, Thierry Chevallier, Pierre Corbeau, Christophe Hirtz, Tu-Anh Tran

**Author notes:** **Corresponding author:** Tu-Anh TRAN, MD, PhD Department of Pediatrics, Nîmes University Hospital, Centre Hospitalier Universitaire de Nîmes, Service de pédiatrie, Place du Pr R. Debré, 30029 Nîmes Cedex 9, France, Prof. Christophe Hirtz, LBPC–PPC, Université de Montpellier, IRMB, CHU de Montpellier, INM/INSERM, 80 avenue Augustin Fliche, 34295 Montpellier, France.

## Abstract

**Background:** IgA vasculitis (IgAV) is the most common systemic vasculitis in children, and its prognosis is largely determined by renal involvement (IgAV nephritis). No routine blood test identifies IgAV or stratifies the risk of nephritis, although aberrant O-glycosylation of the IgA1 hinge region is central to its pathogenesis. We developed a mass-spectrometry assay to profile IgA1 hinge O-glycoforms and define signatures of disease activity and renal involvement.

**Methods:** IgA was affinity-purified from 5 µL of plasma from 91 children (27 with acute IgAV, 26 in remission, and 38 age-matched healthy controls; 24 with and 29 without nephritis), trypsin-digested, and hinge-region O-glycopeptides were quantified by LC-MS. Sixty-nine glycoforms were normalized to a total-IgA1 tryptic peptide. Duplicate measurements showed good analytical repeatability, with a median coefficient of variation of 6%. Groups were compared using Mann–Whitney and Kruskal–Wallis tests (Benjamini– Hochberg FDR). Discrimination was assessed by ROC analysis and cross-validated logistic regression panels.

**Results:** Acute IgAV showed broad remodeling of the hinge glycoform profile (35 glycoforms differed with excellent discrimination (AUC 0.93–0.95) for the best ones), with an increase in low-sialylated, agalactosylated species and a decrease in complex sialylated species. The profile was normalized in remission (no glycoform differed from the controls). Two distinct renal patterns emerged: disease-associated glycoforms already altered without nephritis and renal-specific glycoforms altered only in nephritis (H2N2S1, H3N3S5, H3N4S4, and H4N4S3). A four-marker panel discriminated nephritis among IgAV children with a cross-validated AUC of 0.86 (IC 95 % 0.75–0.94).

**Conclusions:** A single mass-spectrometry assay, from a small blood volume, captures an IgAV-associated IgA1 hinge O-glycoform signature that normalizes in remission, together with a distinct renal involvement associated signature. These findings identify candidate IgA1 O-glycoform signatures associated with IgAV activity and documented renal involvement. Prospective longitudinal studies are required to determine whether the renal-associated panel can predict subsequent nephritis.
