## Supplementary Table 2. Technical repeatability of IgA1 O-glycopeptide quantification for "IgA1 hinge-region O-glycoform signatures associated with disease phase and kidney involvement in pediatric IgA vasculitis: a cross-sectional mass-spectrometry study"

### Sheet: CV_summary_by_sugar
Glycoforms	n_values	median_CV_%
H2N3S0	89	6.95151
H2N3S1	90	6.03278
H2N3S2	91	5.24045
H3N3S0	91	5.92018
H3N3S1	91	4.89998
H3N3S2	91	4.51797
H3N3S3	91	4.88002
H1N4S1	88	9.8948
H2N4S0	89	5.69469
H2N4S1	91	6.99108
H2N4S2	90	5.13453
H3N4S0	91	6.85397
H3N4S1	91	5.12778
H3N4S2	91	4.27634
H3N4S3	91	4.17341
H3N4S4	90	7.39492
H4N4S0	91	5.49471
H4N4S1	91	4.47416
H4N4S2	91	5.04899
H4N4S3	91	4.01348
H4N4S4	91	4.07378
H4N4S5	91	5.42529
H2N5S2	90	5.87135
H3N5S0	90	5.14892
H3N5S1	91	5.06705
H3N5S2	90	5.28779
H3N5S3	91	5.21288
H3N5S4	90	8.20601
H4N5S0	91	6.28222
H4N5S1	91	5.53354
H4N5S2	91	4.94318
H4N5S3	91	4.75759
H4N5S4	91	5.94576
H4N5S5	90	7.02582
H5N5S1	91	5.6057
H5N5S2	91	5.72199
H5N5S3	91	4.44537
H5N5S4	91	6.20862
H5N5S5	91	7.14795
H3N6S0	90	7.17963
H3N6S2	91	6.44437
H3N6S3	91	8.09622
H4N6S1	90	5.31133
H4N6S2	90	5.06138
H4N6S3	90	5.13966
H4N6S4	90	10.6155
H5N6S2	90	5.13121
H5N6S3	90	7.32082
H5N6S4	90	6.16168
H0N1S0	91	6.87536
H1N1S0	91	5.98207
H1N1S1	91	5.07068
H1N2S0	91	9.07699
H1N2S1	91	7.00494
H1N3S0	91	10.0561
H1N3S1	91	6.39917
H2N2S0	91	6.67614
H2N2S1	91	8.90464
H2N2S2	91	6.45219
H2N3S0	91	7.56091
H2N5S0	91	7.09382
H5N5S0	91	7.34187
DASGVTFTWTPSSGK	91	5.36081
H2N5S1	91	10.1991
H3N3S4	91	9.59805
H3N3S5	91	6.47257
H3N6S1	91	8.48286
H1N1S2	91	10.2925
H4N6S0	91	9.35324
H6N6S4	91	7.05604
		6.00743
