## Supplementary Table 6. Study population for "IgA1 hinge-region O-glycoform signatures associated with disease phase and kidney involvement in pediatric IgA vasculitis: a cross-sectional mass-spectrometry study"

### Sheet: Study population
Subject ID	Study group	Population	IgAV phase	Renal involvement	IgAV renal category	Renal category definition	Biopsy-documented nephritis	Nephritis with urine test diagnosis	Batch
C01P001	A	Patient with IgAV	Acute phase	No	IgAVw	IgAV without nephritis	No	No	1
C01P002	A	Patient with IgAV	Acute phase	No	IgAVw	IgAV without nephritis	No	No	1
C01P005	A	Patient with IgAV	Acute phase	Yes	IgAVNu	IgAV with nephritis diagnosed by urine test	No	Yes	1
C01P008	A	Patient with IgAV	Acute phase	No	IgAVw	IgAV without nephritis	No	No	1
C01P009	A	Patient with IgAV	Acute phase	No	IgAVw	IgAV without nephritis	No	No	1
C01P010	A	Patient with IgAV	Acute phase	Yes	IgAVNu	IgAV with nephritis diagnosed by urine test	No	Yes	1
C01P012	A	Patient with IgAV	Acute phase	No	IgAVw	IgAV without nephritis	No	No	1
C01P013	A	Patient with IgAV	Acute phase	No	IgAVw	IgAV without nephritis	No	No	1
C01P017	A	Patient with IgAV	Acute phase	No	IgAVw	IgAV without nephritis	No	No	1
C01P022	A	Patient with IgAV	Acute phase	No	IgAVw	IgAV without nephritis	No	No	2
C01P023	A	Patient with IgAV	Acute phase	Yes	IgAVNu	IgAV with nephritis diagnosed by urine test	No	Yes	1
C01P024	A	Patient with IgAV	Acute phase	No	IgAVw	IgAV without nephritis	No	No	2
C01P026	A	Patient with IgAV	Acute phase	Yes	IgAVNu	IgAV with nephritis diagnosed by urine test	No	Yes	1
C01P027	A	Patient with IgAV	Acute phase	Yes	IgAVNu	IgAV with nephritis diagnosed by urine test	No	Yes	1
C01P029	A	Patient with IgAV	Acute phase	No	IgAVw	IgAV without nephritis	No	No	2
C01P039	A	Patient with IgAV	Acute phase	Yes	IgAVNu	IgAV with nephritis diagnosed by urine test	No	Yes	1
C01P052	A	Patient with IgAV	Acute phase	No	IgAVw	IgAV without nephritis	No	No	2
C01P053	A	Patient with IgAV	Acute phase	Yes	IgAVNu	IgAV with nephritis diagnosed by urine test	No	Yes	1
C01P054	A	Patient with IgAV	Acute phase	No	IgAVw	IgAV without nephritis	No	No	2
C01P057	A	Patient with IgAV	Acute phase	Yes	IgAVNu	IgAV with nephritis diagnosed by urine test	No	Yes	1
C01P059	A	Patient with IgAV	Acute phase	No	IgAVw	IgAV without nephritis	No	No	2
C01P061	A	Patient with IgAV	Acute phase	No	IgAVw	IgAV without nephritis	No	No	2
C01P062	A	Patient with IgAV	Acute phase	Yes	IgAVNb	IgAV with biopsy-documented nephritis	Yes	No	1
C02P004	A	Patient with IgAV	Acute phase	Yes	IgAVNu	IgAV with nephritis diagnosed by urine test	No	Yes	1
C02P010	A	Patient with IgAV	Acute phase	Yes	IgAVNu	IgAV with nephritis diagnosed by urine test	No	Yes	1
C02P011	A	Patient with IgAV	Acute phase	Yes	IgAVNu	IgAV with nephritis diagnosed by urine test	No	Yes	1
C02P012	A	Patient with IgAV	Acute phase	Yes	IgAVNu	IgAV with nephritis diagnosed by urine test	No	Yes	1
C01P003	B	Patient with IgAV	Remission	No	IgAVw	IgAV without nephritis	No	No	1
C01P004	B	Patient with IgAV	Remission	No	IgAVw	IgAV without nephritis	No	No	1
C01P006	B	Patient with IgAV	Remission	No	IgAVw	IgAV without nephritis	No	No	1
C01P007	B	Patient with IgAV	Remission	No	IgAVw	IgAV without nephritis	No	No	1
C01P011	B	Patient with IgAV	Remission	Yes	IgAVNu	IgAV with nephritis diagnosed by urine test	No	Yes	1
C01P018	B	Patient with IgAV	Remission	No	IgAVw	IgAV without nephritis	No	No	1
C01P019	B	Patient with IgAV	Remission	No	IgAVw	IgAV without nephritis	No	No	2
C01P031	B	Patient with IgAV	Remission	No	IgAVw	IgAV without nephritis	No	No	2
C01P038	B	Patient with IgAV	Remission	No	IgAVw	IgAV without nephritis	No	No	2
C01P067	B	Patient with IgAV	Remission	No	IgAVw	IgAV without nephritis	No	No	2
C01P068	B	Patient with IgAV	Remission	No	IgAVw	IgAV without nephritis	No	No	2
C01P070	B	Patient with IgAV	Remission	No	IgAVw	IgAV without nephritis	No	No	2
C01P071	B	Patient with IgAV	Remission	No	IgAVw	IgAV without nephritis	No	No	2
C01P074	B	Patient with IgAV	Remission	No	IgAVw	IgAV without nephritis	No	No	2
C01P078	B	Patient with IgAV	Remission	No	IgAVw	IgAV without nephritis	No	No	2
C01P079	B	Patient with IgAV	Remission	No	IgAVw	IgAV without nephritis	No	No	2
C02P002	B	Patient with IgAV	Remission	Yes	IgAVNu	IgAV with nephritis diagnosed by urine test	No	Yes	1
C02P003	B	Patient with IgAV	Remission	Yes	IgAVNb	IgAV with biopsy-documented nephritis	Yes	No	1
C02P006	B	Patient with IgAV	Remission	Yes	IgAVNb	IgAV with biopsy-documented nephritis	Yes	No	1
C02P008	B	Patient with IgAV	Remission	Yes	IgAVNu	IgAV with nephritis diagnosed by urine test	No	Yes	1
C02P009	B	Patient with IgAV	Remission	Yes	IgAVNb	IgAV with biopsy-documented nephritis	Yes	No	1
C02P013	B	Patient with IgAV	Remission	Yes	IgAVNb	IgAV with biopsy-documented nephritis	Yes	No	1
C02P014	B	Patient with IgAV	Remission	Yes	IgAVNu	IgAV with nephritis diagnosed by urine test	No	Yes	1
C02P017	B	Patient with IgAV	Remission	Yes	IgAVNb	IgAV with biopsy-documented nephritis	Yes	No	1
C02P020	B	Patient with IgAV	Remission	Yes	IgAVNb	IgAV with biopsy-documented nephritis	Yes	No	1
C02P024	B	Patient with IgAV	Remission	Yes	IgAVNu	IgAV with nephritis diagnosed by urine test	No	Yes	1
C01P014	C	Healthy control (HC)	Not applicable	Not applicable	Not applicable	Healthy control	Not applicable	Not applicable	1
C01P015	C	Healthy control (HC)	Not applicable	Not applicable	Not applicable	Healthy control	Not applicable	Not applicable	1
C01P016	C	Healthy control (HC)	Not applicable	Not applicable	Not applicable	Healthy control	Not applicable	Not applicable	1
C01P020	C	Healthy control (HC)	Not applicable	Not applicable	Not applicable	Healthy control	Not applicable	Not applicable	1
C01P021	C	Healthy control (HC)	Not applicable	Not applicable	Not applicable	Healthy control	Not applicable	Not applicable	1
C01P025	C	Healthy control (HC)	Not applicable	Not applicable	Not applicable	Healthy control	Not applicable	Not applicable	2
C01P030	C	Healthy control (HC)	Not applicable	Not applicable	Not applicable	Healthy control	Not applicable	Not applicable	2
C01P032	C	Healthy control (HC)	Not applicable	Not applicable	Not applicable	Healthy control	Not applicable	Not applicable	2
C01P033	C	Healthy control (HC)	Not applicable	Not applicable	Not applicable	Healthy control	Not applicable	Not applicable	2
C01P034	C	Healthy control (HC)	Not applicable	Not applicable	Not applicable	Healthy control	Not applicable	Not applicable	2
C01P035	C	Healthy control (HC)	Not applicable	Not applicable	Not applicable	Healthy control	Not applicable	Not applicable	1
C01P036	C	Healthy control (HC)	Not applicable	Not applicable	Not applicable	Healthy control	Not applicable	Not applicable	2
C01P037	C	Healthy control (HC)	Not applicable	Not applicable	Not applicable	Healthy control	Not applicable	Not applicable	1
C01P041	C	Healthy control (HC)	Not applicable	Not applicable	Not applicable	Healthy control	Not applicable	Not applicable	2
C01P042	C	Healthy control (HC)	Not applicable	Not applicable	Not applicable	Healthy control	Not applicable	Not applicable	2
C01P043	C	Healthy control (HC)	Not applicable	Not applicable	Not applicable	Healthy control	Not applicable	Not applicable	1
C01P044	C	Healthy control (HC)	Not applicable	Not applicable	Not applicable	Healthy control	Not applicable	Not applicable	2
C01P045	C	Healthy control (HC)	Not applicable	Not applicable	Not applicable	Healthy control	Not applicable	Not applicable	2
C01P046	C	Healthy control (HC)	Not applicable	Not applicable	Not applicable	Healthy control	Not applicable	Not applicable	2
C01P047	C	Healthy control (HC)	Not applicable	Not applicable	Not applicable	Healthy control	Not applicable	Not applicable	1
C01P048	C	Healthy control (HC)	Not applicable	Not applicable	Not applicable	Healthy control	Not applicable	Not applicable	1
C01P049	C	Healthy control (HC)	Not applicable	Not applicable	Not applicable	Healthy control	Not applicable	Not applicable	1
C01P050	C	Healthy control (HC)	Not applicable	Not applicable	Not applicable	Healthy control	Not applicable	Not applicable	2
C01P051	C	Healthy control (HC)	Not applicable	Not applicable	Not applicable	Healthy control	Not applicable	Not applicable	2
C01P055	C	Healthy control (HC)	Not applicable	Not applicable	Not applicable	Healthy control	Not applicable	Not applicable	2
C01P056	C	Healthy control (HC)	Not applicable	Not applicable	Not applicable	Healthy control	Not applicable	Not applicable	2
C01P058	C	Healthy control (HC)	Not applicable	Not applicable	Not applicable	Healthy control	Not applicable	Not applicable	2
C01P060	C	Healthy control (HC)	Not applicable	Not applicable	Not applicable	Healthy control	Not applicable	Not applicable	1
C01P063	C	Healthy control (HC)	Not applicable	Not applicable	Not applicable	Healthy control	Not applicable	Not applicable	2
C01P065	C	Healthy control (HC)	Not applicable	Not applicable	Not applicable	Healthy control	Not applicable	Not applicable	2
C01P066	C	Healthy control (HC)	Not applicable	Not applicable	Not applicable	Healthy control	Not applicable	Not applicable	2
C01P069	C	Healthy control (HC)	Not applicable	Not applicable	Not applicable	Healthy control	Not applicable	Not applicable	2
C01P072	C	Healthy control (HC)	Not applicable	Not applicable	Not applicable	Healthy control	Not applicable	Not applicable	2
C01P073	C	Healthy control (HC)	Not applicable	Not applicable	Not applicable	Healthy control	Not applicable	Not applicable	2
C01P075	C	Healthy control (HC)	Not applicable	Not applicable	Not applicable	Healthy control	Not applicable	Not applicable	2
C01P076	C	Healthy control (HC)	Not applicable	Not applicable	Not applicable	Healthy control	Not applicable	Not applicable	2
C01P077	C	Healthy control (HC)	Not applicable	Not applicable	Not applicable	Healthy control	Not applicable	Not applicable	2
C01P080	C	Healthy control (HC)	Not applicable	Not applicable	Not applicable	Healthy control	Not applicable	Not applicable	2

### Sheet: Definitions
Term	Definition used in the study population	Expected n
Group A	Patients in the acute phase of IgAV	27
Group B	Patients in remission of IgAV	26
Group C	Healthy controls (HC)	38
IgAVNb	IgAV with biopsy-documented nephritis	7
IgAVNu	IgAV with nephritis diagnosed by urine test	17
IgAVw	IgAV without nephritis	29
Renal involvement	IgAVNb or IgAVNu among IgAV patients	24
Check	Value	Result
Total subjects	91	OK
Unique subject IDs	91	OK
Total IgAV patients	53	OK
Renal involvement among IgAV patients	24/53 (45.3%)	OK
